# Selective whole-genome amplification reveals population genetics of *Leishmania braziliensis* directly from patient skin biopsies

**DOI:** 10.1101/2022.09.06.22279552

**Authors:** Olivia A. Pilling, Cooper A. Grace, João L. Reis-Cunha, Alexander S. F. Berry, Matthew W. Mitchell, Jane A. Yu, Clara Malekshahi, Elise Krespan, Christina K. Go, Cláudia Lombana, Yun S. Song, Camila F. Amorim, Alexsandro S. Lago, Lucas P. Carvalho, Edgar M. Carvalho, Dustin Brisson, Phillip Scott, Daniel C. Jeffares, Daniel P. Beiting

## Abstract

In Brazil, *Leishmania braziliensis* is the main causative agent of the neglected tropical disease, cutaneous leishmaniasis (CL). CL presents on a spectrum of disease severity with a high rate of treatment failure. Yet the parasite factors that contribute to disease presentation and treatment outcome are not well understood, in part because successfully isolating and culturing parasites from patient lesions remains a major technical challenge. Here we describe the development of selective whole genome amplification (SWGA) for *Leishmania* and show that this method enables culture-independent analysis of parasite genomes obtained directly from primary patient skin samples, allowing us to circumvent artifacts associated with adaptation to culture. We show that SWGA can be applied to multiple *Leishmania* species residing in different host species, suggesting that this method is broadly useful in both experimental infection models and clinical studies. SWGA carried out directly on skin biopsies collected from patients in Corte de Pedra, Bahia, Brazil, showed extensive genomic diversity. Finally, as a proof-of-concept, we demonstrated that SWGA data can be integrated with published whole genome data from cultured parasite isolates to identify variants unique to specific geographic regions in Brazil where treatment failure rates are known to be high. SWGA provides a relatively simple method to generate *Leishmania* genomes directly from patient samples, unlocking the potential to link parasite genetics with host clinical phenotypes.

**AUTHOR SUMMARY:** *Leishmania braziliensis* is the main cause of cutaneous leishmaniasis in Brazil. Due to limitations in culturing, it is important to study the parasite in a culture-independent manner. We use selective whole genome amplification (SWGA) to explore parasite genomic diversity directly from patient biopsies. This method is inexpensive and can be broadly used to generate parasite genome sequence data sampled from different *Leishmania* species infecting different mammalian hosts. We found high diversity among the *L. braziliensis* genomes from Bahia, Brazil, which correlated with geographic location. By integrating these data with publicly available genome sequences from other studies spanning four countries in South America, we identified variants unique to Northeast Brazil that may be linked to high regional rates of treatment failure.
