## Supplementary Table 1 for "Selective whole-genome amplification reveals population genetics of *Leishmania braziliensis* directly from patient skin biopsies"

### Sheet: Primers
Primer ID	Primer sequence	Included in set PS1	Included in set PS2	Included in set PS3	Included in set PS4
Leish001	CCGATACG	Yes	No	No	Yes
Leish002	CGAAAACG	No	Yes	Yes	Yes
Leish003	CGAAGTCG	No	Yes	Yes	No
Leish004	CGACTACG	Yes	No	No	Yes
Leish005	CGACTTCG	Yes	No	No	No
Leish006	CGAGAACG	No	Yes	Yes	Yes
Leish007	CGATAACG	No	No	Yes	Yes
Leish008	CGATACCG	Yes	No	Yes	Yes
Leish009	CGATACGA	No	No	No	Yes
Leish010	CGATAGCG	Yes	No	Yes	Yes
Leish011	CGCTATCG	No	Yes	No	No
Leish012	CGGATACG	Yes	No	No	No
Leish013	CGGTAACG	No	Yes	No	No
Leish014	CGGTATCG	No	Yes	No	No
Leish015	CGTAACGG	No	No	Yes	No
Leish016	CGTAGTCG	No	Yes	Yes	No
Leish017	CGTATCGG	No	Yes	No	No
Leish018	CGTCGTAG	No	Yes	Yes	No
Leish019	CGTTACCG	Yes	No	No	No
Leish020	CGTTCTCG	Yes	No	No	No
Leish021	CTACGACG	Yes	No	No	Yes
Leish022	TACGACGA	Yes	No	No	Yes
Leish023	TCGTCGTA	No	Yes	Yes	No

### Sheet: Primer sets
	Primer_01	Primer_02	Primer_03	Primer_04	Primer_05	Primer_06	Primer_07	Primer_08	Primer_09	Primer_10
Primer_Set_01 (PS1)	CCGATACG	CGACTACG	CGACTTCG	CGATACCG	CGATAGCG	CGGATACG	CGTTACCG	CGTTCTCG	CTACGACG	TACGACGA
Primer_Set_02 (PS2)	CGAAAACG	CGAAGTCG	CGAGAACG	CGCTATCG	CGGTAACG	CGGTATCG	CGTAGTCG	CGTATCGG	CGTCGTAG	TCGTCGTA
Primer_Set_03 (PS3)	CGAAAACG	CGAAGTCG	CGAGAACG	CGATAACG	CGATACCG	CGATAGCG	CGTAACGG	CGTAGTCG	CGTCGTAG	TCGTCGTA
Primer_Set_04 (PS4)	CCGATACG	CGAAAACG	CGACTACG	CGAGAACG	CGATAACG	CGATACCG	CGATACGA	CGATAGCG	CTACGACG	TACGACGA
