## Supplementary Table 2 for "Selective whole-genome amplification reveals population genetics of *Leishmania braziliensis* directly from patient skin biopsies"

### Sheet: SWGA_samples
patient_ID	sample_type	treatment outcome after 90 days	Cutaneous Leishmaniasis (CL)incial_presentation	Patient home municaplity	municipality latitude	municipality longitude
1	diagnostic	failure	Disseminated Cutaneous Leishmaniasis (DCL)	Valença	-13.37	-39.0721
2	diagnostic	failure	Disseminated Cutaneous Leishmaniasis (DCL)	Valença	-13.37	-39.0721
3	diagnostic	cure	Disseminated Cutaneous Leishmaniasis (DCL)	Wenceslau Guimarães	-13.6874	-39.4783
4	diagnostic	cure	Disseminated Cutaneous Leishmaniasis (DCL)	Wenceslau Guimarães	-13.6874	-39.4783
5	tissue	failure	Cutaneous Leishmaniasis (CL)	Teolandia	-13.5997	-39.4906
6	tissue	cure	Cutaneous Leishmaniasis (CL)	Teolandia	-13.5997	-39.4906
7	tissue	failure	Cutaneous Leishmaniasis (CL)	Teolandia	-13.5997	-39.4906
8	tissue	failure	Cutaneous Leishmaniasis (CL)	Teolandia	-13.5997	-39.4906
9	tissue	failure	Cutaneous Leishmaniasis (CL)	Teolandia	-13.5997	-39.4906
10	tissue	failure	Cutaneous Leishmaniasis (CL)	Teolandia	-13.5997	-39.4906
11	tissue	failure	Cutaneous Leishmaniasis (CL)	Wenceslau Guimarães	-13.6874	-39.4783
12	tissue	failure	Cutaneous Leishmaniasis (CL)	Ibirapitanga	-14.1653	-39.3791
13	tissue	failure	Cutaneous Leishmaniasis (CL)	Presidente Tancredo Neves	-13.4499	-39.4207
14	diagnostic	cure	Cutaneous Leishmaniasis (CL)	Ituberá	-13.7353	-39.1465
15	tissue	failure	Cutaneous Leishmaniasis (CL)	Presidente Tancredo Neves	-13.4499	-39.4207
16	diagnostic	failure	Cutaneous Leishmaniasis (CL)	Wenceslau Guimarães	-13.6874	-39.4783
17	tissue	failure	Cutaneous Leishmaniasis (CL)	Nilo Peçanha	-13.6004	-39.1063
18	diagnostic	cure	Cutaneous Leishmaniasis (CL)	Wenceslau Guimarães	-13.6874	-39.4783
19	tissue	failure	Cutaneous Leishmaniasis (CL)	Teolandia	-13.5997	-39.4906
20	diagnostic	failure	Cutaneous Leishmaniasis (CL)	Valença	-13.37	-39.0721
21	diagnostic	failure	Cutaneous Leishmaniasis (CL)	Valença	-13.37	-39.0721
22	tissue	failure	Cutaneous Leishmaniasis (CL)	Valença	-13.37	-39.0721
23	tissue	failure	Cutaneous Leishmaniasis (CL)	Wenceslau Guimarães	-13.6874	-39.4783
24	diagnostic	cure	Disseminated Cutaneous Leishmaniasis (DCL)	Wenceslau Guimarães	-13.6874	-39.4783
25	diagnostic	cure	Disseminated Cutaneous Leishmaniasis (DCL)	Wenceslau Guimarães	-13.6874	-39.4783
26	tissue	cure	Cutaneous Leishmaniasis (CL)	Taperoá	-13.5378	-39.0999
27	diagnostic	failure	Disseminated Cutaneous Leishmaniasis (DCL)	Gandu	-13.7453	-39.4861
28	diagnostic	cure	Cutaneous Leishmaniasis (CL)	Teolandia	-13.5997	-39.4906
29	diagnostic	failure	Cutaneous Leishmaniasis (CL)	Teolandia	-13.5997	-39.4906
30	diagnostic	failure	Cutaneous Leishmaniasis (CL)	Teolandia	-13.5997	-39.4906
31	diagnostic	failure	Cutaneous Leishmaniasis (CL)	Teolandia	-13.5997	-39.4906
32	diagnostic	failure	Cutaneous Leishmaniasis (CL)	Teolandia	-13.5997	-39.4906
33	diagnostic	failure	Cutaneous Leishmaniasis (CL)	Wenceslau Guimarães	-13.6874	-39.4783
34	diagnostic	failure	Cutaneous Leishmaniasis (CL)	Gandu	-13.7453	-39.4861
35	diagnostic	failure	Cutaneous Leishmaniasis (CL)	Wenceslau Guimarães	-13.6874	-39.4783
36	diagnostic	failure	Cutaneous Leishmaniasis (CL)	Nilo Peçanha	-13.6004	-39.1063
37	diagnostic	failure	Cutaneous Leishmaniasis (CL)	Wenceslau Guimarães	-13.6874	-39.4783
38	diagnostic	failure	Cutaneous Leishmaniasis (CL)	Wenceslau Guimarães	-13.6874	-39.4783
39	diagnostic	cure	Early Cutaneous Leishmaniasis (ECL)	Wenceslau Guimarães	-13.6874	-39.4783
40	tissue	failure	Cutaneous Leishmaniasis (CL)	Teolandia	-13.5997	-39.4906
41	tissue	failure	Cutaneous Leishmaniasis (CL)	Wenceslau Guimarães	-13.6874	-39.4783
42	diagnostic	failure	Early Cutaneous Leishmaniasis (ECL)	Taperoá	-13.5378	-39.0999
43	tissue	cure	Cutaneous Leishmaniasis (CL)	Wenceslau Guimarães	-13.6874	-39.4783
44	tissue	failure	Cutaneous Leishmaniasis (CL)	Teolandia	-13.5997	-39.4906
45	diagnostic	failure	Early Cutaneous Leishmaniasis (ECL)	Nilo Peçanha	-13.6004	-39.1063
46	diagnostic	cure	Cutaneous Leishmaniasis (CL)	Teolandia	-13.5997	-39.4906
47	diagnostic	cure	Disseminated Cutaneous Leishmaniasis (DCL)	Teolandia	-13.5997	-39.4906
48	diagnostic	cure	Mucosal Leishmaniasis (ML)	Valença	-13.37	-39.0721
49	diagnostic	cure	Early Cutaneous Leishmaniasis (ECL)	Wenceslau Guimarães	-13.6874	-39.4783
50	diagnostic	failure	Cutaneous Leishmaniasis (CL)	Teolandia	-13.5997	-39.4906
51	diagnostic	cure	Cutaneous Leishmaniasis (CL)	Teolandia	-13.5997	-39.4906
52	diagnostic	cure	Early Cutaneous Leishmaniasis (ECL)	Wenceslau Guimarães	-13.6874	-39.4783
53	tissue	cure	Cutaneous Leishmaniasis (CL)	Teolandia	-13.5997	-39.4906
54	diagnostic	failure	Disseminated Cutaneous Leishmaniasis (DCL)	Wenceslau Guimarães	-13.6874	-39.4783
55	diagnostic	failure	Disseminated Cutaneous Leishmaniasis (DCL)	Wenceslau Guimarães	-13.6874	-39.4783
56	diagnostic	failure	Disseminated Cutaneous Leishmaniasis (DCL)	Ubaira	-13.2681	-39.6606
57	diagnostic	cure	Cutaneous Leishmaniasis (CL)	Presidente Tancredo Neves	-13.4499	-39.4207
58	diagnostic	failure	Cutaneous Leishmaniasis (CL)	Valença	-13.37	-39.0721
59	diagnostic	cure	Cutaneous Leishmaniasis (CL)	Wenceslau Guimarães	-13.6874	-39.4783
60	diagnostic	failure	Cutaneous Leishmaniasis (CL)	Teolandia	-13.5997	-39.4906
61	diagnostic	failure	Cutaneous Leishmaniasis (CL)	Wenceslau Guimarães	-13.6874	-39.4783
62	diagnostic	cure	Cutaneous Leishmaniasis (CL)	Valença	-13.37	-39.0721
63	diagnostic	failure	Cutaneous Leishmaniasis (CL)	Wenceslau Guimarães	-13.6874	-39.4783
64	diagnostic	cure	Cutaneous Leishmaniasis (CL)	Taperoá	-13.5378	-39.0999
65	diagnostic	failure	Cutaneous Leishmaniasis (CL)	Nilo Peçanha	-13.6004	-39.1063
66	diagnostic	failure	Cutaneous Leishmaniasis (CL)	Wenceslau Guimarães	-13.6874	-39.4783
